# Prediction of heart transplant rejection from routine pathology slides with self-supervised Deep Learning

**DOI:** 10.1101/2022.09.29.22279995

**Authors:** Tobias Paul Seraphin, Mark Luedde, Christoph Roderburg, Marko van Treeck, Pascal Scheider, Roman D. Buelow, Peter Boor, Sven H. Loosen, Zdenek Provaznik, Daniel Mendelsohn, Filip Berisha, Christina Magnussen, Dirk Westermann, Tom Luedde, Christoph Brochhausen, Samuel Sossalla, Jakob Nikolas Kather

## Abstract

**Background and Aims:** One of the most important complications of heart transplantation is organ rejection, which is diagnosed on endomyocardial biopsies by pathologists. Computer-based systems could assist in the diagnostic process and potentially improve reproducibility. Here, we evaluated the feasibility of using deep learning in predicting the degree of cellular rejection from pathology slides as defined by the International Society for Heart and Lung Transplantation (ISHLT) grading system.

**Methods:** We collected 1079 histopathology slides from 325 patients from three transplant centers in Germany. We trained an attention-based deep neural network to predict rejection in the primary cohort and evaluated its performance using cross validation and by deploying it to three cohorts.

**Results:** For binary prediction (rejection yes/no) the mean Area Under the Receiver Operating Curve (AUROC) was 0.849 in the cross-validated experiment and 0.734, 0.729 and 0.716 in external validation cohorts. For a prediction of the ISHLT grade (0R, 1R, 2/3R), AUROCs were 0.835, 0.633 and 0.905 in the cross-validated experiment and 0.764, 0.597, 0.913, and 0.631, 0.633, 0.682, and 0.722, 0.601, 0.805 in the validation cohorts, respectively. The predictions of the AI model were interpretable by human experts and highlighted plausible morphological patterns.

**Conclusions:** We conclude that artificial intelligence can detect patterns of cellular transplant rejection in routine pathology, even when trained on small cohorts.
