## Supplementary material for "Prediction of heart transplant rejection from routine pathology slides with self-supervised Deep Learning": Suppl. Table 2

### Sheet: ISHLT_2004_rej-categorical-stat
Run	Fold	Class label	Slide count	roc_auc_score	average_precision_score	p_value
run-00	fold-0	no	103	0.878101	0.919308	7.70839e-10
run-00	fold-0	yes	27	0.878101	0.803112	7.70839e-10
run-00	fold-1	no	103	0.800072	0.93866	1.01734e-07
run-00	fold-1	yes	27	0.800072	0.528704	1.01734e-07
run-00	fold-2	no	103	0.87416	0.959618	1.2606e-19
run-00	fold-2	yes	26	0.87416	0.769277	1.2606e-19
run-01	fold-0	no	103	0.880259	0.941934	1.21166e-11
run-01	fold-0	yes	27	0.880259	0.82237	1.21165e-11
run-01	fold-1	no	103	0.841784	0.948472	1.56169e-11
run-01	fold-1	yes	27	0.839626	0.60184	1.56169e-11
run-01	fold-2	no	103	0.909634	0.972156	5.44961e-25
run-01	fold-2	yes	26	0.909634	0.80542	5.44962e-25
run-02	fold-0	no	103	0.893563	0.947564	2.58319e-16
run-02	fold-0	yes	27	0.893563	0.796804	2.58319e-16
run-02	fold-1	no	103	0.754405	0.916634	2.65617e-06
run-02	fold-1	yes	27	0.754764	0.524609	2.65617e-06
run-02	fold-2	no	103	0.868185	0.955783	1.65614e-12
run-02	fold-2	yes	26	0.868185	0.772256	1.65614e-12
run-03	fold-0	no	103	0.876663	0.915188	1.56799e-10
run-03	fold-0	yes	27	0.876663	0.826219	1.56799e-10
run-03	fold-1	no	103	0.756742	0.913598	8.43063e-06
run-03	fold-1	yes	27	0.760877	0.45173	8.43062e-06
run-03	fold-2	no	103	0.840926	0.944842	9.68335e-17
run-03	fold-2	yes	26	0.840926	0.752068	9.68337e-17
run-04	fold-0	no	103	0.895361	0.951065	3.67626e-12
run-04	fold-0	yes	27	0.895361	0.834676	3.67626e-12
run-04	fold-1	no	103	0.795038	0.928489	4.02911e-08
run-04	fold-1	yes	27	0.794319	0.565084	4.02911e-08
run-04	fold-2	no	103	0.872293	0.959003	7.81383e-16
run-04	fold-2	yes	26	0.872293	0.776378	7.81383e-16
