## Supplementary material for "Prediction of heart transplant rejection from routine pathology slides with self-supervised Deep Learning": Suppl. Table 3

### Sheet: ISHLT_2004_group-categorical-st
Run	Fold	Class label	slide count	roc_auc_score	average_precision_score	p_value
run-00	fold-0	0R	103	0.838547	0.910433	3.55375e-08
run-00	fold-0	1R	17	0.674649	0.212479	0.0482843
run-00	fold-0	2R_3R	10	0.8675	0.411275	1.08479e-05
run-00	fold-1	0R	103	0.788925	0.932249	1.34938e-06
run-00	fold-1	1R	17	0.628839	0.17964	0.443599
run-00	fold-1	2R_3R	10	0.93	0.525187	1.32939e-10
run-00	fold-2	0R	103	0.890217	0.968183	1.24514e-15
run-00	fold-2	1R	17	0.807773	0.472618	5.17392e-05
run-00	fold-2	2R_3R	9	0.967593	0.754966	2.14256e-18
run-01	fold-0	0R	103	0.87918	0.926699	5.54521e-07
run-01	fold-0	1R	17	0.503384	0.132242	0.488592
run-01	fold-0	2R_3R	10	0.911667	0.503511	1.10846e-06
run-01	fold-1	0R	103	0.754045	0.915393	4.28089e-05
run-01	fold-1	1R	17	0.531494	0.138516	0.754622
run-01	fold-1	2R_3R	10	0.9175	0.421987	3.21129e-08
run-01	fold-2	0R	103	0.830844	0.946039	2.05325e-08
run-01	fold-2	1R	17	0.705357	0.308364	0.00115179
run-01	fold-2	2R_3R	9	0.961111	0.623036	3.14795e-15
run-02	fold-0	0R	103	0.932758	0.974574	1.5463e-11
run-02	fold-0	1R	17	0.726184	0.259315	0.00147908
run-02	fold-0	2R_3R	10	0.785	0.240667	0.000762034
run-02	fold-1	0R	103	0.807264	0.941577	1.20908e-06
run-02	fold-1	1R	17	0.558563	0.168281	0.645485
run-02	fold-1	2R_3R	10	0.93	0.509521	5.01465e-10
run-02	fold-2	0R	103	0.800971	0.927903	5.52859e-10
run-02	fold-2	1R	17	0.596639	0.261625	0.0969614
run-02	fold-2	2R_3R	9	0.941667	0.600478	1.31297e-12
run-03	fold-0	0R	103	0.892844	0.934316	5.52982e-11
run-03	fold-0	1R	17	0.60177	0.241443	0.0426404
run-03	fold-0	2R_3R	10	0.935	0.669932	9.76019e-12
run-03	fold-1	0R	103	0.824164	0.939319	1.65572e-07
run-03	fold-1	1R	17	0.636127	0.19532	0.146957
run-03	fold-1	2R_3R	10	0.888333	0.406907	2.13778e-06
run-03	fold-2	0R	103	0.821135	0.94196	4.39531e-09
run-03	fold-2	1R	17	0.704307	0.290168	0.0203292
run-03	fold-2	2R_3R	9	0.781481	0.477139	1.33675e-08
run-04	fold-0	0R	103	0.87091	0.932046	3.02825e-10
run-04	fold-0	1R	17	0.691307	0.245088	0.00789167
run-04	fold-0	2R_3R	10	0.8975	0.411649	1.04358e-07
run-04	fold-1	0R	103	0.770586	0.927854	9.88915e-06
run-04	fold-1	1R	17	0.469027	0.119258	0.092673
run-04	fold-1	2R_3R	10	0.9075	0.338482	5.86051e-08
run-04	fold-2	0R	103	0.820015	0.938593	1.64072e-08
run-04	fold-2	1R	17	0.659139	0.254739	0.106874
run-04	fold-2	2R_3R	9	0.958333	0.708242	3.85315e-17
