## Supplementary material for "Prediction of heart transplant rejection from routine pathology slides with self-supervised Deep Learning": Suppl. Table 4

### Sheet: summary_ISHLT_2004_rej_regensbu
folds	roc_auc_score	test_acc
0	0.874	0.857
1	0.706	0.714
2	0.785	0.818
3	0.882	0.792
4	0.856	0.857
5	0.777	0.727
6	0.795	0.805
7	0.623	0.779
8	0.826	0.87
9	0.636	0.792
